# Higher testosterone and testosterone/estradiol ratio in men are associated with better epigenetic estimators of mortality risk

**DOI:** 10.1101/2023.02.16.23285997

**Authors:** Cynthia DJ Kusters, Kimberly C Paul, Ake T Lu, Luigi Ferrucci, Beate R Ritz, Alexandra M Binder, Steve Horvath

**Author notes:** **Corresponding author:** Cynthia DJ Kusters. Department of Epidemiology, Fielding School of Public Health at UCLA, 650 Charles E. Young Drive South, Box 708822 Los Angeles, CA 90095-7088, USA.

## Abstract

**Introduction:** Sex hormones are hypothesized to drive sex-specific health disparities. Here, we study the association between sex steroid hormones and DNA methylation-based (DNAm) biomarkers of age and mortality risk including Pheno Age Acceleration (AA), Grim AA, and DNAm-based estimators of Plasminogen Activator Inhibitor 1 (PAI1), and leptin concentrations.

**Methods:** We pooled data from three population-based cohorts, the Framingham Heart Study Offspring Cohort (FHS), the Baltimore Longitudinal Study of Aging (BLSA), and the InCHIANTI Study, including 1,062 postmenopausal women without hormone therapy and 1,612 men of European descent. Sex hormone concentrations were standardized with mean 0 and standard deviation of 1, for each study and sex separately. Sex-stratified analyses using a linear mixed regression were performed, with a Benjamini-Hochberg (BH) adjustment for multiple testing. Sensitivity analysis was performed excluding the previously used training-set for the development of Pheno and Grim age.

**Results:** Sex Hormone Binding Globulin (SHBG) is associated with a decrease in DNAm PAI1 among men (per 1 standard deviation (SD): -478 pg/mL; 95%CI: -614 to -343; P:1e-11; BH-P: 1e-10), and women (-434 pg/mL; 95%CI: -589 to -279; P:1e-7; BH-P:2e-6). The testosterone/estradiol (TE) ratio was associated with a decrease in Pheno AA (-0.41 years; 95%CI: -0.70 to -0.12; P:0.01; BH-P: 0.04), and DNAm PAI1 (-351 pg/mL; 95%CI: -486 to -217; P:4e-7; BH-P:3e-6) among men. In men, 1 SD increase in total testosterone was associated with a decrease in DNAm PAI1 (-481 pg/mL; 95%CI: -613 to -349; P:2e-12; BH-P:6e-11).

**Conclusion:** SHBG was associated with lower DNAm PAI1 among men and women. Higher testosterone and testosterone/estradiol ratio were associated with lower DNAm PAI and a younger epigenetic age in men. A decrease in DNAm PAI1 is associated with lower mortality and morbidity risk indicating a potential protective effect of testosterone on lifespan and conceivably cardiovascular health via DNAm PAI1.

**Graphic abstract:** Visual representation of our main results stratified by sex
There were four outcomes of interest in the rectangular shapes in the middle of this figure, Pheno-Age Acceleration (AA), Grim AA, DNAm-based PAI1, and DNAm-based leptin. We measured five hormone concentrations (testosterone, estrone, estradiol, DHEAS, and Sex Hormone Binding Globulin (SHBG)). In addition, one hormone level ratio (testosterone / estradiol) was estimated. Associations were calculated by linear mixed regression models between sex hormones and the outcomes of interests. The associations are represented by colored arrows with the lines’ thickness representing the strength of the association. As the association was measured mainly cross-sectional, the directionality of the association cannot be established. Hormone levels were inversely associated with epigenetic estimators of mortality risk.
Abbreviations: E1: total estrone; E2: total estradiol; SHBG: Sex Hormone Binding Globulin; TotT: total testosterone; TE ratio: Total testosterone divided by total estradiol concentration
