## Supplemental tables for "Higher testosterone and testosterone/estradiol ratio in men are associated with better epigenetic estimators of mortality risk"

### Sheet: S.Tbl1 Char per study
Supplemental table 1. Characteristics of the study population stratified by study, including sex hormones concentrations
		Women												Men
		FHS			Inch			BLSA			Total			FHS			Inch			BLSA			Total
		Mean / N	SD / %	N	Mean / N	SD / %	N	Mean / N	SD / %	N	Mean / N	SD / %	N	Mean / N	SD / %	N	Mean / N	SD / %	N	Mean / N	SD / %	N	Mean / N	SD / %	N
Age at SH	yrs	63.1083	8.42331	665	70.4249	7.21585	193	73.652	10.9518	204	66.4633	9.82956	1062	59.705	8.99229	1088	61.1622	15.9439	222	72.9238	13.2082	302	62.3821	12.1617	1612
Age at Meth	yrs	69.6992	8.50176	665	70.4249	7.21585	193	73.652	10.9518	204	70.5904	8.93926	1062	66.3318	9.0139	1088	61.1622	15.9439	222	72.9238	13.2082	302	66.8548	11.5692	1612
Time between visits among FHS	yrs	6.6	0.635573	665	0	0	0	0	0	0	6.6	0.635573	665	6.62476	0.686517	1088	NA		0	NA		0	6.62476	0.686517	1088
Age of menopause	yrs	47.9624	5.9985	665	51.1503	5.34568	193	50.598	5.19617	204	49.048	5.90424	1062	NA		0	NA		0	NA		0	NA
Time since menopause at SH	yrs	15.1459	9.78218	665	19.285	8.74563	193	23.0539	12.5487	204	17.4171	10.6692	1062	NA		0	NA		0	NA		0	NA
Smoking status at SH	never	273	41.1	665	147	76.2	193	13	6.4		433	40.8	1062	391	35.9	1088	79	35.6	222	14	4.6	302	484	30	1624
	former/current	392	58.9		46	23.8		191	93.6		629	59.2		697	64.1		143	64.4		288	95.4		1128	70
Packyears at SH among smokers		9.98355	15.9622	392	13.0117	16.5038	46	12.7071	19.9585	191	11.032	17.3349	629	15.8763	21.6642	697	13.3542	20.293	143	13.3785	19.175	288	14.9188	20.901	1128
Alcohol intake		3.83561	6.01264	665	10.9534	11.6661	193	11.7856	8.99403	204	6.65625	8.7255	1062	8.4049	10.0346	1088	34.7099	25.1268	222	43.6719	30.4292	302	18.6346	23.4809	1612
BMI at SH		27.7002	5.50241	665	27.7454	4.04191	193	26.7508	4.91375	204	27.526	5.16402	1062	28.7659	4.55959	1088	27.1306	3.26366	222	27.546	4.47196	302	28.3122	4.43473	1612
Study	FHS	665	100	665							665	62.6	1062	1088	100	1088							1088	67.5	1624
	Inch				193	100	193				193	18.2					222	100	222				222	13.8
	BLSA							204	100	204	204	19.2								302	100	302	302	18.7
Hormone levels
Total estrone	pg/ml	32.1782	20.9202	634	NA		0	NA		0	32.1782	20.9202	634	50.633	17.71	1036	NA		0	NA		0	50.633	17.71	1036
Bioavail. Estrone	pg/ml	1.04438	0.673822	633	NA		0	A		0	1.04438	0.673822	633	1.7784	0.627617	1036	NA		0	NA		0	1.7784	0.627617	1036
Total estradiol	pg/ml	13.4411	23.2904	628	6.43	6.19749	186	7.02767	10.7161	159	11.0528	19.6548	973	26.3157	9.56718	1037	14.0033	5.63437	212	22.0958	9.82296	260	23.8588	10.1113	1509
Bioavail. Estradiol	pg/ml	0.214833	0.3511	627	0.0774037	0.0634241	185	0.0956749	0.114437	159	0.169137	0.293751	971	0.516017	0.194286	1037	0.217462	0.10503	212	0.414989	0.22761	260	0.456666	0.217116	1509
SHBG	nmol/L	71.6556	36.5945	640	122.321	64.4696	192	92.4622	52.1766	176	84.9391	49.997	1008	56.1161	25.1608	1037	87.9886	42.769	222	63.8846	32.865	264	62.1086	31.7155	1523
Total Testosterone	ng/dl	30.9912	23.6355	639	63.7225	31.7142	191	21.8834	15.9984	175	35.6259	28.0438	1005	585.601	228.415	1036	461.086	127.681	222	439.314	230.231	264	542.065	226.091	1522
Bioavail. Testosterone	pg/ml	3.61515	2.51825	639	5.44686	3.934	190	2.12067	1.46462	175	3.7013	2.88792	1004	89.3279	33.4663	1036	51.5766	23.1634	222	63.4256	41.0513	264	79.3285	36.8224	1522
TE ratio		3.39324	3.27359	626	10.425	7.79638	186	3.79554	2.54541	158	4.80712	5.20411	970	22.9753	11.5465	1036	34.1687	16.3863	212	19.6518	7.976	259	23.9788	12.5966	1507
DHEAS	ug/dl	NA		0	86.2165	71.4388	192	52.6096	34.305	146	71.6999	60.6366	338	NA		0	143.112	115.577	221	75.4534	65.5303	236	108.172	99.0121	457
Main outcome
Pheno AA	yrs	-0.448157	7.05608	665	-0.869918	4.77568	193	-1.59588	5.53959	204	-0.745272	6.43075	1062	0.737671	6.35517	1088	0.643022	4.0526	222	1.05923	6.42752	302	0.784879	6.1026	1612
Grim AA	yrs	-1.377	4.44287	665	-2.06279	3.27156	193	-2.11963	2.8786	204	-1.64428	3.99945	1062	1.71791	4.69616	1088	2.13482	4.09911	222	1.40166	3.97571	302	1.71608	4.49238	1612
PAI1		19273.6	3084.11	665	18470	2154.42	193	18755.8	2641.64	204	19028.1	2869.93	1062	21087.2	3259.54	1088	19900.6	2515.45	222	20772.3	2874.4	302	20864.8	3121.49	1612
Leptin		11687.3	3295.3	665	12912.4	1787.7	193	12302.1	1644.52	204	12028.1	2849.75	1062	4590.23	1625.64	1088	5049.22	1755.48	222	5177.23	1540.93	302	4763.42	1647.16	1612
Abbreviations: N: Number; SD: Standard Deviation; years: years; NA: Not applicable; FHS: Framingham Heart Study; BLSA: Baltimore Longitudinal Study of Aging

### Sheet: S.Tbl2 str-by-study 
Supplemental table 2. Linear mixed regression analysis with random intercept were performed to assess the effect of sex hormones on Pheno Age, GrimAge, DNAm-based PAI1, and DNAm-based leptin stratified by study. Sex hormones were standardized (mean:0; standard deviation:1) and winsorized (highest and lowest 1%) by study. The analyses were performed stratified by sex, and adjusted for age, body ma…
Strat by study - Men		FHS					BLSA					Inch					Pooled						P interaction (adding study product to model) based on LRT	Strat by study - Men		FHS					BLSA					Inch					Pooled
Outcome	Exposure	Estimate	95%LL	95%UL	P-value	BH-P	Estimate	95%LL	95%UL	P-value	BH-P	Estimate	95%LL	95%UL	P-value	BH-P	Estimate	95%LL	95%UL	P-value	BH-P	P heterogeneity		Outcome		Estimate	95%LL	95%UL	P-value	BH-P	Estimate	95%LL	95%UL	P-value	BH-P	Estimate	95%LL	95%UL	P-value	BH-P	Estimate	95%LL	95%UL	P-value	BH-P	P interaction
AAPheno	E1	0.260451	-0.0874859	0.608387	0.143027	0.286055	NA	NA	NA	NA	NA	NA	NA	NA	NA	NA	0.260451	-0.0874859	0.608387	0.143027	0.31206	NA		AAPheno	E1	0.0638768	-0.416756	0.54451	0.794728	0.903569	NA	NA	NA	NA	NA	NA	NA	NA	NA	NA	0.0638768	-0.416756	0.54451	0.794728	0.962149	NA
AAPheno	E2	0.182542	-0.162331	0.527415	0.300092	0.509604	-0.0146872	-0.735826	0.706452	0.96819	0.96819	0.281809	-0.214461	0.778078	0.26706	0.996017	0.126408	-0.149236	0.402053	0.369096	0.668325	0.89		AAPheno	E2	-0.144224	-0.64447	0.356023	0.572598	0.903569	0.0851452	-0.769033	0.939323	0.845375	0.950664	0.432862	-0.115469	0.981193	0.12365	0.412167	0.0450975	-0.315877	0.406072	0.806753	0.962149	0.25
AAPheno	SHBG	0.0639431	-0.302238	0.430125	0.732317	0.861549	-0.866566	-1.69848	-0.034652	0.042237	0.120677	-0.0133324	-0.531882	0.505218	0.959857	0.996017	-0.108927	-0.406521	0.188667	0.473397	0.668325	0.08		AAPheno	SHBG	-0.322058	-0.803173	0.159056	0.190848	0.58203	-0.766853	-1.62356	0.0898531	0.0812591	0.541727	-0.526158	-1.07054	0.0182289	0.0598068	0.398712	-0.395322	-0.748485	-0.0421588	0.0290959	0.215363	0.72
AAPheno	TotT	-0.303268	-0.662543	0.0560076	0.0987324	0.264261	-0.691845	-1.452	0.0683108	0.0756583	0.189146	0.192973	-0.352233	0.738179	0.488624	0.996017	-0.34821	-0.63789	-0.0585293	0.0187897	0.0751589	0.26		AAPheno	TotT	0.127655	-0.327	0.58231	0.58265	0.903569	-0.288087	-1.09689	0.520717	0.486109	0.883835	0.22506	-0.323482	0.773601	0.422388	0.80577	0.105754	-0.230526	0.442035	0.538163	0.922565	0.61
AAPheno	TE ratio	-0.512922	-0.878814	-0.14703	0.00624428	0.0312214	-0.50725	-1.28907	0.274566	0.204697	0.409395	0.116368	-0.392989	0.625726	0.654799	0.996017	-0.410862	-0.704335	-0.117389	0.00625079	0.0375047	0.29		AAPheno	TE ratio	-0.0301029	-0.516536	0.45633	0.903569	0.903569	-0.15326	-1.04969	0.743173	0.738045	0.950664	-0.34217	-0.87716	0.19282	0.211705	0.529263	-0.124838	-0.481001	0.231326	0.492704	0.922565	0.66
AAPheno	DHEAS	NA	NA	NA	NA	NA	-0.537225	-1.45431	0.379859	0.252138	0.458432	0.796927	0.122666	1.47119	0.0215051	0.143367	-0.0243637	-0.620281	0.571554	0.936168	0.976871	0.4		AAPheno	DHEAS	NA	NA	NA	NA	NA	-0.0301765	-0.98428	0.923927	0.950664	0.950664	0.662163	0.135494	1.18883	0.0146851	0.266857	0.377511	-0.11847	0.873493	0.136721	0.468759	0.14
AAGrim	E1	0.185388	-0.0154315	0.386208	0.0710578	0.264261	NA	NA	NA	NA	NA	NA	NA	NA	NA	NA	0.185388	-0.0154315	0.386208	0.0710578	0.218814	NA		AAGrim	E1	0.0333482	-0.222716	0.289412	0.798758	0.903569	NA	NA	NA	NA	NA	NA	NA	NA	NA	NA	0.0333482	-0.222716	0.289412	0.798758	0.962149	NA
AAGrim	E2	0.0186548	-0.180272	0.217582	0.85425	0.899211	-0.119051	-0.353126	0.115023	0.319809	0.46352	0.00262612	-0.452051	0.457303	0.990979	0.996017	-0.0442958	-0.205436	0.116845	0.590235	0.707404	0.7		AAGrim	E2	-0.0279585	-0.293928	0.238011	0.836956	0.903569	0.421334	0.149455	0.693213	0.00283355	0.0283355	-0.00607901	-0.381358	0.3692	0.974709	0.989504	0.0431899	-0.147855	0.234235	0.658062	0.962149	0.33
AAGrim	SHBG	0.174623	-0.0365108	0.385758	0.105705	0.264261	-0.342729	-0.616492	-0.0689646	0.0148207	0.0592827	-0.0430144	-0.516236	0.430207	0.858772	0.996017	0.0483169	-0.126224	0.222857	0.587622	0.707404	0.25		AAGrim	SHBG	-0.16604	-0.421334	0.0892547	0.203711	0.58203	0.120446	-0.163419	0.404312	0.406842	0.883835	-0.0282182	-0.402811	0.346375	0.882789	0.980877	-0.101864	-0.287886	0.084158	0.284111	0.75763	0.5
AAGrim	TotT	-0.158272	-0.365534	0.0489895	0.135166	0.286055	-0.426266	-0.675552	-0.17698	0.000928184	0.00618789	0.108158	-0.389783	0.606098	0.670743	0.996017	-0.216945	-0.386848	-0.0470413	0.0125883	0.060424	0.23		AAGrim	TotT	-0.0358722	-0.277196	0.205452	0.771053	0.903569	0.0627195	-0.201138	0.326578	0.641924	0.917034	-0.00251458	-0.376636	0.371607	0.989504	0.989504	0.00154334	-0.175196	0.178282	0.986357	0.986357	0.71
AAGrim	TE ratio	-0.176955	-0.388405	0.0344958	0.101652	0.264261	-0.269833	-0.525142	-0.0145233	0.0393595	0.120677	0.0596856	-0.405691	0.525062	0.801786	0.996017	-0.157665	-0.329691	0.0143617	0.072938	0.218814	0.41		AAGrim	TE ratio	-0.195589	-0.453421	0.0622416	0.1385	0.554	-0.12708	-0.418195	0.164035	0.393653	0.883835	-0.041058	-0.403846	0.32173	0.824719	0.979927	-0.135168	-0.323362	0.0530252	0.160408	0.481224	0.57
AAGrim	DHEAS	NA	NA	NA	NA	NA	0.00814462	-0.289117	0.305406	0.957221	0.96819	0.738175	0.121169	1.35518	0.0199785	0.143367	0.280779	-0.0755661	0.637125	0.123216	0.295717	0.88		AAGrim	DHEAS	NA	NA	NA	NA	NA	-0.0855456	-0.381994	0.210903	0.572638	0.900348	0.131211	-0.235017	0.497439	0.483462	0.80577	0.0872458	-0.163807	0.338299	0.496274	0.922565	0.88
PAI1	E1	61.298	-99.8483	222.444	0.456323	0.702035	NA	NA	NA	NA	NA	NA	NA	NA	NA	NA	61.298	-99.8483	222.444	0.456323	0.668325	NA		PAI1	E1	-66.9635	-269.989	136.062	0.518642	0.903569	NA	NA	NA	NA	NA	NA	NA	NA	NA	NA	-66.9635	-269.989	136.062	0.518642	0.922565	NA
PAI1	E2	-83.3672	-242.732	75.9971	0.305762	0.509604	-148.145	-442.243	145.953	0.324464	0.46352	-106.065	-391.415	179.284	0.467144	0.996017	-102.883	-229.794	24.0283	0.112605	0.295717	0.97		PAI1	E2	15.8042	-195.999	227.608	0.883859	0.903569	643.506	266.8	1020.21	0.00103827	0.0207654	144.304	-175.132	463.739	0.377173	0.80577	138.635	-22.0747	299.345	0.0920819	0.368328	0.03
PAI1	SHBG	-458.054	-625.142	-290.965	1.2442e-07	1.2442e-06	-595.69	-932.767	-258.613	0.000626586	0.00618789	-490.812	-776.642	-204.982	0.000909519	0.0181904	-478.389	-613.587	-343.19	1.04096e-11	1.24915e-10	0.94		PAI1	SHBG	-549.977	-748.987	-350.966	1.55693e-07	3.11385e-06	33.7816	-353.17	420.734	0.864351	0.950664	-359.504	-674.811	-44.197	0.0266857	0.266857	-433.703	-588.701	-278.704	9.59697e-08	2.30327e-06	0.004
PAI1	TotT	-492.637	-656.185	-329.088	7.00108e-09	1.40022e-07	-660.424	-966.417	-354.432	3.27803e-05	0.000655606	-92.9462	-401.641	215.748	0.555734	0.996017	-480.931	-612.652	-349.21	2.40515e-12	5.77237e-11	0.09		PAI1	TotT	-262.935	-453.888	-71.9827	0.00748585	0.0748585	-13.8674	-374.812	347.077	0.940067	0.950664	215.935	-101.787	533.657	0.184555	0.527301	-134.412	-283.51	14.6863	0.0783767	0.368328	0.07
PAI1	TE ratio	-411.047	-578.838	-243.256	2.14729e-06	1.43152e-05	-445.709	-763.72	-127.699	0.00646009	0.0323005	-12.9653	-305.462	279.531	0.930855	0.996017	-351.323	-485.818	-216.829	4.12229e-07	3.29783e-06	0.12		PAI1	TE ratio	-248.473	-453.959	-42.9865	0.0186592	0.093296	-291.303	-698.78	116.174	0.163323	0.746487	33.406	-276.528	343.34	0.832938	0.979927	-197.492	-356.102	-38.8827	0.0153408	0.18409	0.38
PAI1	DHEAS	NA	NA	NA	NA	NA	-16.2572	-392.094	359.58	0.932511	0.96819	233.659	-148.817	616.135	0.232525	0.996017	67.9127	-199.563	335.388	0.618979	0.707404	0.65		PAI1	DHEAS	NA	NA	NA	NA	NA	-146.388	-541.736	248.96	0.469293	0.883835	97.6275	-214.762	410.017	0.54097	0.832261	-21.0935	-263.746	221.559	0.864818	0.962149	0.21
LEPTIN	E1	-0.0944366	-89.5793	89.3904	0.998351	0.998351	NA	NA	NA	NA	NA	NA	NA	NA	NA	NA	-0.0944366	-89.5793	89.3904	0.998351	0.998351	NA		LEPTIN	E1	12.7083	-161.733	187.149	0.886585	0.903569	NA	NA	NA	NA	NA	NA	NA	NA	NA	NA	12.7083	-161.733	187.149	0.886585	0.962149	NA
LEPTIN	E2	-18.5751	-107.009	69.8586	0.680764	0.850955	-87.3746	-252.242	77.4933	0.299947	0.46352	25.147	-188.929	239.223	0.818146	0.996017	-28.4841	-101.48	44.5117	0.444676	0.668325	0.67		LEPTIN	E2	-23.1268	-204.931	158.677	0.803342	0.903569	175.57	-83.7571	434.896	0.186622	0.746487	97.9038	-165.743	361.551	0.467711	0.80577	28.3333	-106.227	162.893	0.680165	0.962149	0.97
LEPTIN	SHBG	-22.1679	-116.264	71.9278	0.644481	0.850955	-69.9854	-262.499	122.529	0.476803	0.596004	-8.61443	-236.229	219	0.940939	0.996017	-29.6841	-109.199	49.831	0.464637	0.668325	0.84		LEPTIN	SHBG	-213.157	-387.279	-39.0348	0.017237	0.093296	-33.0517	-286.935	220.831	0.798924	0.950664	-69.0586	-325.79	187.672	0.598698	0.855283	-140.228	-270.563	-9.89179	0.0358938	0.215363	0.01
LEPTIN	TotT	-32.3081	-124.499	59.8828	0.492514	0.703591	-8.10499	-185.485	169.275	0.92871	0.96819	55.334	-184.142	294.81	0.651104	0.996017	-25.5232	-103	51.9541	0.518732	0.691642	0.54		LEPTIN	TotT	69.3908	-95.6044	234.386	0.410641	0.903569	-97.7334	-334.288	138.821	0.419268	0.883835	215.301	-41.578	472.18	0.102219	0.412167	42.3939	-81.6859	166.474	0.503647	0.922565	0.6
LEPTIN	TE ratio	13.5619	-80.5119	107.636	0.777646	0.864051	78.8291	-102.415	260.073	0.394787	0.526382	-3.57093	-222.749	215.607	0.974558	0.996017	17.5005	-60.4612	95.4622	0.660115	0.720125	0.65		LEPTIN	TE ratio	-41.7114	-218.728	135.305	0.644652	0.903569	-121.744	-393.978	150.49	0.382218	0.883835	206.502	-46.3987	459.403	0.111354	0.412167	-26.0742	-159.015	106.867	0.700982	0.962149	0.18
LEPTIN	DHEAS	NA	NA	NA	NA	NA	-144.792	-358.573	68.9893	0.185711	0.409395	0.764505	-299.05	300.579	0.996017	0.996017	-74.534	-253.41	104.342	0.414545	0.668325	0.81		LEPTIN	DHEAS	NA	NA	NA	NA	NA	-76.5226	-350.656	197.611	0.585226	0.900348	49.1986	-204.8	303.197	0.704665	0.939553	9.16953	-174.377	192.716	0.922059	0.962149	0.46
Abbreviations: Est: Effect estimate; LL: Lower Limit; UL: Upper Limit; P: P-value; BH-P: Benjamini-Hochberg adjusted P-value; AA: Age Acceleration; DNAm: DNA-methylation; E1: total estrone; E2: total estradiol; SHBG: Sex Hormone Binding Globulin; TotT: total testosterone; TE ratio: Total testosterone divided by total estradiol concentration

### Sheet: S.tbl3 Agg Outcomes
Suppl tbl 3. Association between sex hormones and an aggregate outcome. We performed a principal component analysis on the normalized outcomes (mean zero; standard deviation one). Linear mixed model adjusting for familial relationships were used to analyze the association between sex hormones and PC1 to PC4.
		Men					Females
Exposure	Exposure	Estimate	95%LL	95%UL	P-value	BH-P	Estimate	95%LL	95%UL	P-value	BH-P
PC1	E1	0.0536433	-0.0172657	0.124552	0.138839	0.277678	-0.00155747	-0.0914647	0.0883498	0.972945	0.972945		Loadings	PC1	PC2	PC3	PC4
PC1	E2	-0.025121	-0.0835022	0.0332603	0.399355	0.532474	0.0627587	-0.0131077	0.138625	0.106152	0.509529		PAI1	0.55	-0.21	0.62	-0.52
PC1	SHBG	-0.107229	-0.170205	-0.0442531	0.000897704	0.00269311	-0.151827	-0.225762	-0.0778922	7.41561e-05	0.000889874		Leptin	0.37	-0.78	-0.48	0.135
PC1	TotT	-0.15625	-0.217476	-0.0950236	7.444e-07	8.9328e-06	-0.00687796	-0.0776314	0.0638755	0.849036	0.926221		Pheno AA	0.485	0.52	-0.58	-0.39
PC1	TE ratio	-0.113974	-0.176134	-0.0518132	0.000352692	0.00123916	-0.0786136	-0.153431	-0.00379628	0.0404505	0.323604		Grim AA	0.567	0.57	0.21	0.75
PC1	DHEAS	0.0503077	-0.0871336	0.187749	0.473494	0.598098	0.061085	-0.0701164	0.192287	0.362165	0.71968		Var. expl	0.479	0.237	0.156	0.128
PC2	E1	0.0319293	-0.0215783	0.085437	0.242789	0.388463	0.00776302	-0.0632435	0.0787696	0.83052	0.926221
PC2	E2	0.0313457	-0.0124921	0.0751836	0.161586	0.298313	-0.0169606	-0.0765498	0.0426286	0.577415	0.784199
PC2	SHBG	0.0453737	-0.0022305	0.0929779	0.0622208	0.14933	0.0383723	-0.0198368	0.0965813	0.197445	0.628882
PC2	TotT	0.00799757	-0.0384026	0.0543977	0.73561	0.840698	0.00730457	-0.0480634	0.0626725	0.796158	0.926221
PC2	TE ratio	-0.0250122	-0.0718085	0.021784	0.295242	0.442863	0.00353399	-0.0554168	0.0624848	0.906556	0.945972
PC2	DHEAS	0.0668408	-0.0388528	0.172534	0.215815	0.369969	0.0495216	-0.0483964	0.14744	0.3223	0.71968
PC3	E1	-0.00171709	-0.0508728	0.0474386	0.945445	0.945445	-0.0226307	-0.085296	0.0400347	0.479786	0.71968
PC3	E2	-0.0306271	-0.0698289	0.00857473	0.126224	0.275398	0.0202533	-0.0314684	0.071975	0.44348	0.71968
PC3	SHBG	-0.0859145	-0.128291	-0.043538	7.9263e-05	0.000475578	-0.0335624	-0.0842339	0.017109	0.195326	0.628882
PC3	TotT	-0.077823	-0.119081	-0.0365647	0.000237927	0.00114205	-0.0468191	-0.0949104	0.00127208	0.0574357	0.344614
PC3	TE ratio	-0.0524298	-0.0941535	-0.0107061	0.0140602	0.0374938	-0.0309668	-0.0820469	0.0201133	0.235831	0.628882
PC3	DHEAS	0.0402235	-0.0518288	0.132276	0.392214	0.532474	-0.0516904	-0.136499	0.0331179	0.233114	0.628882
PC4	E1	0.00238496	-0.0353078	0.0400777	0.901358	0.945445	0.0147818	-0.0386433	0.068207	0.58815	0.784199
PC4	E2	-0.0013168	-0.0329879	0.0303544	0.935078	0.945445	-0.0168197	-0.060844	0.0272047	0.454639	0.71968
PC4	SHBG	0.09931	0.0653511	0.133269	1.56601e-08	3.75843e-07	0.0879952	0.0454307	0.13056	6.65118e-05	0.000889874
PC4	TotT	0.0683852	0.0350985	0.101672	6.37488e-05	0.000475578	0.0176106	-0.0231167	0.058338	0.397464	0.71968
PC4	TE ratio	0.0616524	0.0279665	0.0953382	0.000361421	0.00123916	0.0173483	-0.0261704	0.0608671	0.435319	0.71968
PC4	DHEAS	0.0209729	-0.0562437	0.0981894	0.594746	0.713695	-0.0120677	-0.0864966	0.0623612	0.75085	0.926221
Abbreviations: Var. expl:Variance explained; PC: Principal component; E1: estrone; E2: estradiol; SHBG: Sex Hormone Binding Globulin; TotT: Total testosterone; TE ratio: testosterone/estradiol ratio

### Sheet: S.Tbl4 - corr SH
Suppl table 4. Correlation between sex hormones , stratified by sex. Correlations between the various sex hormones among females are on bottom left; among males on the top right.
F\M	E1	E1a	E2	E2a	SHBG	TotT	Ta	DHEAS	TE ratio
E1	F\M	0.978957	0.593054	0.535504	0.0987593	0.0715631	0.0121141	NA	-0.384653
E1a	0.981565	F\M	0.548834	0.598074	-0.0931749	-0.016315	0.0683824	NA	-0.424502
E2	0.656691	0.621857	F\M	0.84789	0.180552	0.367293	0.243052	0.174924	-0.416267
E2a	0.652859	0.654221	0.932707	F\M	-0.315809	0.152446	0.428549	0.294956	-0.484986
SHBG	0.00829464	-0.157787	0.0765476	-0.157149	F\M	0.467272	-0.247814	-0.260483	0.256825
TotT	0.306833	0.294671	0.11341	0.153265	0.0167618	F\M	0.681824	0.242176	0.603707
Ta	0.250313	0.33151	0.0874151	0.246923	-0.432966	0.813745	F\M	0.396689	0.440425
DHEAS	NA	NA	0.1159	0.216744	-0.160087	0.381753	0.360468	F\M	0.0100356
TE ratio	-0.27515	-0.29445	-0.392488	-0.401102	0.0948144	0.575838	0.398026	0.0819978	F\M
Abbreviations: F: Females; M: Males; E1: estrone; E1a: bioavailable estrone; E2: estradiol; E2a: bioavailable estradiol; SHBG: Sex Hormone Binding Globulin; TotT: Total testosterone; Ta: bioavailable testosterone; TE ratio: testosterone/estradiol ratio

### Sheet: S.Tbl5 Main incl bioav SH
Supplemental table 5. Linear mixed regression analysis with random intercept were performed to assess the effect of sex hormones, including the bioavailable sex hormones, on Pheno Age, GrimAge, DNAm-based PAI1, and DNAm-based leptin. Sex hormones were standardized (mean:0; standard deviation:1) and winsorized (highest and lowest 1%) by study. The analyses were performed stratified by sex, and adj…
		Men					Females
Outcome	Exposure	Estimate	95%LL	95%UL	P-value	BH-P	Estimate	95%LL	95%UL	P-value	BH-P
Pheno AA	E1	0.260451	-0.0874859	0.608387	0.143027	0.325655	0.0638768	-0.416756	0.54451	0.794728	0.915237
Pheno AA	E1a	0.23955	-0.110146	0.589246	0.180063	0.360126	0.139326	-0.3479	0.626552	0.575717	0.829032
Pheno AA	E2	0.126408	-0.149236	0.402053	0.369096	0.647785	0.0450975	-0.315877	0.406072	0.806753	0.915237
Pheno AA	E2a	0.123289	-0.159991	0.40657	0.393981	0.647785	0.171866	-0.19284	0.536572	0.356536	0.829032
Pheno AA	SHBG	-0.108927	-0.406521	0.188667	0.473397	0.655472	-0.395322	-0.748485	-0.0421588	0.0290959	0.229475
Pheno AA	TotT	-0.34821	-0.63789	-0.0585293	0.0187897	0.0909599	0.105754	-0.230526	0.442035	0.538163	0.829032
Pheno AA	Ta	-0.355655	-0.655026	-0.0562854	0.0202133	0.0909599	0.323252	-0.0187112	0.665215	0.0650168	0.307463
Pheno AA	TE ratio	-0.410862	-0.704335	-0.117389	0.00625079	0.0450057	-0.124838	-0.481001	0.231326	0.492704	0.829032
Pheno AA	DHEAS	-0.0243637	-0.620281	0.571554	0.936168	0.97959	0.377511	-0.11847	0.873493	0.136721	0.447452
Grim AA	E1	0.185388	-0.0154315	0.386208	0.0710578	0.238706	0.0333482	-0.222716	0.289412	0.798758	0.915237
Grim AA	E1a	0.150528	-0.0514236	0.352479	0.144736	0.325655	0.0849587	-0.174366	0.344283	0.52145	0.829032
Grim AA	E2	-0.0442958	-0.205436	0.116845	0.590235	0.732706	0.0431899	-0.147855	0.234235	0.658062	0.901262
Grim AA	E2a	-0.0718772	-0.237546	0.0937914	0.395458	0.647785	0.0740071	-0.118984	0.266999	0.452972	0.829032
Grim AA	SHBG	0.0483169	-0.126224	0.222857	0.587622	0.732706	-0.101864	-0.287886	0.084158	0.284111	0.78677
Grim AA	TotT	-0.216945	-0.386848	-0.0470413	0.0125883	0.07553	0.00154334	-0.175196	0.178282	0.986357	0.986357
Grim AA	Ta	-0.28277	-0.458222	-0.107317	0.00166273	0.0149646	0.0710235	-0.10893	0.250977	0.439868	0.829032
Grim AA	TE ratio	-0.157665	-0.329691	0.0143617	0.072938	0.238706	-0.135168	-0.323362	0.0530252	0.160408	0.481224
Grim AA	DHEAS	0.259807	-0.0968351	0.616448	0.171456	0.360126	0.0872458	-0.163807	0.338299	0.496274	0.829032
PAI1	E1	61.298	-99.8483	222.444	0.456323	0.655472	-66.9635	-269.989	136.062	0.518642	0.829032
PAI1	E1a	139.574	-22.2133	301.362	0.0915495	0.274649	24.889	-181.697	231.475	0.813544	0.915237
PAI1	E2	-102.883	-229.794	24.0283	0.112605	0.289556	138.635	-22.0747	299.345	0.0920819	0.331495
PAI1	E2a	109.689	-20.7565	240.134	0.0998482	0.276503	219.837	57.3839	382.29	0.00848903	0.152802
PAI1	SHBG	-478.389	-613.587	-343.19	1.04096e-11	1.87373e-10	-433.703	-588.701	-278.704	9.59697e-08	3.45491e-06
PAI1	TotT	-480.931	-612.652	-349.21	2.40515e-12	8.65855e-11	-134.412	-283.51	14.6863	0.0783767	0.313507
PAI1	Ta	-160.485	-298.683	-22.2868	0.0231891	0.0927565	141.824	-10.0553	293.704	0.0683251	0.307463
PAI1	TE ratio	-351.323	-485.818	-216.829	4.12229e-07	4.94675e-06	-197.492	-356.102	-38.8827	0.0153408	0.18409
PAI1	DHEAS	69.8432	-198.2	337.887	0.616122	0.739346	-21.0935	-263.746	221.559	0.864818	0.938737
LEPTIN	E1	-0.0944366	-89.5793	89.3904	0.998351	0.998351	12.7083	-161.733	187.149	0.886585	0.938737
LEPTIN	E1a	8.46988	-81.4862	98.4259	0.853669	0.960378	52.1157	-125.038	229.269	0.564791	0.829032
LEPTIN	E2	-28.4841	-101.48	44.5117	0.444676	0.655472	28.3333	-106.227	162.893	0.680165	0.901262
LEPTIN	E2a	2.28856	-72.7917	77.3688	0.95238	0.97959	52.2674	-83.818	188.353	0.452261	0.829032
LEPTIN	SHBG	-29.6841	-109.199	49.831	0.464637	0.655472	-140.228	-270.563	-9.89179	0.0358938	0.229475
LEPTIN	TotT	-25.5232	-103	51.9541	0.518732	0.691642	42.3939	-81.6859	166.474	0.503647	0.829032
LEPTIN	Ta	-4.02285	-84.1805	76.1348	0.921674	0.97959	133.906	7.87643	259.937	0.0382459	0.229475
LEPTIN	TE ratio	17.5005	-60.4612	95.4622	0.660115	0.766585	-26.0742	-159.015	106.867	0.700982	0.901262
LEPTIN	DHEAS	-79.7419	-259.177	99.6928	0.395869	0.647785	9.16953	-174.377	192.716	0.922059	0.948404
Abbreviations: E1: estrone; E1a: bioavailable estrone; E2: estradiol; E2a: bioavailable estradiol; SHBG: Sex Hormone Binding Globulin; TotT: Total testosterone; Ta: bioavailable testosterone; TE ratio: testosterone/estradiol ratio

### Sheet: S.Tbl6 AA other
Supplemental table 6. Linear mixed regression analysis with random intercept were performed to assess the effect of sex hormones on other epigenetic age clocks. Sex hormones were standardized (mean:0; standard deviation:1) and winsorized (highest and lowest 1%) by study. The analyses were performed stratified by sex, and adjusted for age, body mass index (BMI), alcohol intake, smoking packyears, …
		Men					Females
Outcome	Exposure	Estimate	95%LL	95%UL	P-value	BH-P	Estimate	95%LL	95%UL	P-value	BH-P
IEAA	E1	0.126913	-0.149774	0.4036	0.369119	0.638642	-0.0369037	-0.397933	0.324125	0.841391	0.94872
IEAA	E2	0.188495	-0.0402785	0.417269	0.106852	0.384667	-0.225536	-0.526554	0.0754809	0.143175	0.830969
IEAA	SHBG	-0.223451	-0.469251	0.0223486	0.0752812	0.338765	-0.225976	-0.524197	0.0722453	0.138671	0.830969
IEAA	TotT	-0.168402	-0.408896	0.0720914	0.170427	0.418211	-0.0178746	-0.301457	0.265707	0.901771	0.955214
IEAA	TE ratio	-0.352107	-0.595549	-0.108664	0.00473849	0.112514	0.0522668	-0.24614	0.350674	0.731653	0.936874
IEAA	DHEAS	-0.0496835	-0.622071	0.522704	0.866917	0.976871	-0.0480861	-0.586001	0.489828	0.861024	0.953749
EEAA	E1	0.120549	-0.170627	0.411724	0.417533	0.639625	0.182008	-0.240704	0.604721	0.399613	0.830969
EEAA	E2	0.166165	-0.0755376	0.407868	0.17834	0.418211	0.134615	-0.195858	0.465089	0.425377	0.830969
EEAA	SHBG	0.11044	-0.151003	0.371884	0.408021	0.638642	-0.0474735	-0.371875	0.276928	0.774464	0.936874
EEAA	TotT	-0.036499	-0.290948	0.21795	0.778692	0.966652	0.256976	-0.05092	0.564873	0.103044	0.830969
EEAA	TE ratio	-0.195593	-0.453766	0.0625795	0.138092	0.400806	-0.114311	-0.440957	0.212335	0.493386	0.830969
EEAA	DHEAS	-0.00903116	-0.586573	0.56851	0.975906	0.989189	-0.154881	-0.656028	0.346265	0.545111	0.830969
Horvath	E1	0.118111	-0.159903	0.396125	0.405467	0.638642	-0.0509325	-0.408775	0.30691	0.780525	0.936874
Horvath	E2	0.185189	-0.0446622	0.41504	0.114825	0.393686	-0.198937	-0.497837	0.0999635	0.193221	0.830969
Horvath	SHBG	-0.271953	-0.519726	-0.0241808	0.0318479	0.191967	-0.249625	-0.545312	0.0460621	0.0991617	0.830969
Horvath	TotT	-0.190219	-0.431864	0.0514254	0.123381	0.400806	-0.0434585	-0.324768	0.237851	0.762282	0.936874
Horvath	TE ratio	-0.367469	-0.61207	-0.122869	0.00335926	0.112514	0.0160554	-0.279934	0.312044	0.915414	0.955214
Horvath	DHEAS	-0.0385734	-0.610405	0.533259	0.896368	0.976871	-0.00158704	-0.540226	0.537052	0.995396	0.995396
Hannum	E1	0.112109	-0.149899	0.374116	0.402111	0.638642	0.148687	-0.227825	0.525199	0.439737	0.830969
Hannum	E2	0.158103	-0.0572204	0.373426	0.150628	0.401675	0.105159	-0.189023	0.399341	0.484165	0.830969
Hannum	SHBG	0.13938	-0.0927263	0.371486	0.239665	0.539246	-0.0290892	-0.317252	0.259073	0.843307	0.94872
Hannum	TotT	-0.0376061	-0.264347	0.189135	0.745236	0.941351	0.218314	-0.0552123	0.491841	0.118911	0.830969
Hannum	TE ratio	-0.196886	-0.426861	0.033088	0.0938668	0.355706	-0.0864566	-0.377134	0.204221	0.560426	0.830969
Hannum	DHEAS	-0.0474922	-0.559602	0.464617	0.857915	0.976871	-0.174026	-0.621753	0.273701	0.44672	0.830969
Skin	E1	0.0968977	-0.0865472	0.280343	0.301087	0.590541	-0.0516818	-0.306744	0.20338	0.69164	0.936874
Skin	E2	0.175105	0.0175985	0.332612	0.0297185	0.191967	-0.029824	-0.24561	0.185962	0.786689	0.936874
Skin	SHBG	0.0162439	-0.154145	0.186633	0.851837	0.976871	-0.11011	-0.322756	0.102536	0.311067	0.830969
Skin	TotT	0.0127563	-0.153643	0.179156	0.880613	0.976871	0.096444	-0.105448	0.298336	0.349966	0.830969
Skin	TE ratio	-0.144924	-0.31342	0.0235722	0.0923533	0.355706	0.0607409	-0.152465	0.273946	0.577062	0.830969
SKin	DHEAS	-0.0183764	-0.429871	0.393118	0.931274	0.976871	0.233037	-0.149233	0.615306	0.233028	0.830969
PoAm38	E1	0.000320648	-0.0047339	0.0053752	0.901104	0.976871	0.00439567	-0.00173087	0.0105222	0.161032	0.830969
PoAm38	E2	0.00205868	-0.00178702	0.00590438	0.294493	0.590541	0.00259614	-0.00205069	0.00724297	0.274519	0.830969
PoAm38	SHBG	0.00478423	0.000624772	0.0089437	0.0245266	0.191967	0.00271481	-0.00181475	0.00724436	0.241144	0.830969
PoAm38	TotT	0.00381523	-0.000236714	0.00786718	0.0654529	0.338765	0.00148169	-0.00281745	0.00578083	0.499934	0.830969
PoAm38	TE ratio	0.00130703	-0.00279913	0.00541319	0.532939	0.737916	-0.00147984	-0.00606836	0.00310869	0.527871	0.830969
PoAm38	DHEAS	0.00036457	-0.00689741	0.00762655	0.922768	0.976871	0.00231288	-0.00404499	0.00867075	0.476354	0.830969
Abbreviations: Est: Effect estimate; LL: Lower Limit; UL: Upper Limit; P: P-value; BH-P: Benjamini-Hochberg adjusted P-value; IEAA: Intrinsic epigenetic age acceleration; EEAA: extrinsic epigenetic age acceleration; Horvath: original Horvath clock; Hannum: Hannum clock; Skin: Blood skin clock; PoAm38: DunedinPoAm38 epigenetic clock; E1: estrone; E1a: bioavailable estrone; E2: estradiol; E2a: bioa…

### Sheet: S.Tbl7 Non-wins 
Supplemental table 7. Linear mixed regression analysis with random intercept were performed to assess the effect of sex hormones on Pheno Age, GrimAge, DNAm-based PAI1, and DNAm-based leptin using non-winsorized sex hormones. Sex hormones were standardized (mean:0; standard deviation:1) by study. The analyses were performed stratified by sex, and adjusted for age, body mass index (BMI), alcohol i…
			Men					Females
Outcome		Estimate	95%LL	95%UL	P-value	BH-P	Estimate	95%LL	95%UL	P-value	BH-P
AAPheno	E1	0.27814	-0.0814811	0.637762	0.130243	0.39073	-0.0467027	-0.589142	0.495736	0.866145	0.944885
AAPheno	E2	0.101245	-0.182699	0.38519	0.484902	0.678191	0.0621407	-0.334356	0.458638	0.758954	0.944885
AAPheno	SHBG	-0.143022	-0.447777	0.161732	0.358024	0.678191	-0.394782	-0.785499	-0.00406565	0.0486817	0.387283
AAPheno	TotT	-0.391216	-0.688381	-0.0940505	0.0101049	0.0485034	0.154661	-0.212914	0.522236	0.410281	0.944885
AAPheno	TE ratio	-0.403483	-0.701327	-0.105639	0.00813695	0.0485034	-0.115517	-0.497047	0.266014	0.553411	0.944885
AAPheno	DHEAS	0.137542	-0.46045	0.735533	0.652346	0.680709	0.326793	-0.193024	0.846609	0.218776	0.750091
AAGrim	E1	0.221442	0.0150435	0.42784	0.0360331	0.123542	-0.0301018	-0.301962	0.241758	0.828389	0.944885
AAGrim	E2	-0.0551294	-0.221394	0.111135	0.516012	0.678191	0.0362285	-0.162442	0.234899	0.721073	0.944885
AAGrim	SHBG	0.0467928	-0.132358	0.225944	0.608882	0.678191	-0.0833082	-0.277821	0.111204	0.401963	0.944885
AAGrim	TotT	-0.217607	-0.392253	-0.0429607	0.0148855	0.0595418	-0.0462156	-0.229399	0.136968	0.621364	0.944885
AAGrim	TE ratio	-0.128768	-0.303762	0.0462264	0.149754	0.399344	-0.138035	-0.329191	0.0531202	0.158176	0.632704
AAGrim	DHEAS	0.257242	-0.112039	0.626523	0.17284	0.414817	0.0914417	-0.163973	0.346857	0.483371	0.944885
PAI1	E1	58.5787	-130.04	247.198	0.543024	0.678191	-58.6567	-284.839	167.525	0.611747	0.944885
PAI1	E2	-87.779	-232.25	56.6922	0.234172	0.510921	163.38	-9.12755	335.888	0.0645472	0.387283
PAI1	SHBG	-480.577	-634.088	-327.065	1.52835e-09	1.83401e-08	-414.677	-582.275	-247.079	2.10057e-06	5.04137e-05
PAI1	TotT	-476.064	-625.953	-326.176	8.98505e-10	1.83401e-08	-83.2522	-243.102	76.5977	0.308271	0.924814
PAI1	TE ratio	-321.601	-472.866	-170.336	3.53772e-05	0.000283017	-146.896	-313.728	19.9365	0.0855844	0.410805
PAI1	DHEAS	83.2279	-195.457	361.913	0.558615	0.678191	-29.0339	-274.658	216.59	0.816933	0.944885
LEPTIN	E1	17.4391	-78.9696	113.848	0.723101	0.723101	-14.9891	-272.398	242.42	0.909235	0.948767
LEPTIN	E2	-27.2197	-104.681	50.2416	0.491252	0.678191	24.7539	-157.314	206.821	0.790081	0.944885
LEPTIN	SHBG	-23.4257	-107.941	61.09	0.587147	0.678191	-174.609	-351.465	2.24728	0.0540308	0.387283
LEPTIN	TotT	-20.7752	-103.248	61.6976	0.621675	0.678191	51.8469	-114.143	217.837	0.540922	0.944885
LEPTIN	TE ratio	22.7454	-58.7966	104.287	0.584771	0.678191	24.3297	-150.124	198.784	0.784806	0.944885
LEPTIN	DHEAS	-71.2858	-253.172	110.6	0.442794	0.678191	5.372	-181.996	192.74	0.955221	0.955221
Abbreviations: Est: Effect estimate; LL: Lower Limit; UL: Upper Limit; P: P-value; BH-P: Benjamini-Hochberg adjusted P-value; AA: Age Acceleration; DNAm: DNA-methylation; E1: total estrone; E2: total estradiol; SHBG: Sex Hormone Binding Globulin; TotT: total testosterone; TE ratio: Total testosterone divided by total estradiol concentration

### Sheet: S.Tbl8 prosp vs cross
Supplemental table 8. Linear mixed regression analysis with random intercept were performed to assess the effect of sex hormones on Pheno Age, GrimAge, DNAm-based PAI1, and DNAm-based leptin stratified by prospective versus cross-sectional study. Sex hormones were standardized and normalized (mean:0; standard deviation:1) and winsorized (highest and lowest 1%) by study. The analyses were performe…
		Males										Females
		FHS (prospective)					BLSA+Inch (Cross-sectional)					FHS (prospective)					BLSA+Inch (Cross-sectional)
Outcome	Exposure	Estimate	95%LL	95%UL	P-value	BH-P	Estimate	95%LL	95%UL	P-value	BH-P	Estimate	95%LL	95%UL	P-value	BH-P	Estimate	95%LL	95%UL	P-value	BH-P
AAPheno	E1	0.260451	-0.0874859	0.608387	0.143027	0.286055	NA	NA	NA	NA	NA	0.0638768	-0.416756	0.54451	0.794728	0.903569	NA	NA	NA	NA	NA
AAPheno	E2	0.182542	-0.162331	0.527415	0.300092	0.509604	0.046944	-0.408966	0.502854	0.84015	0.923508	-0.144224	-0.64447	0.356023	0.572598	0.903569	0.23605	-0.2418	0.7139	0.333651	0.827123
AAPheno	SHBG	0.0639431	-0.302238	0.430125	0.732317	0.861549	-0.497258	-1.00027	0.00575662	0.0532732	0.266366	-0.322058	-0.803173	0.159056	0.190848	0.58203	-0.643158	-1.13395	-0.152368	0.0106259	0.106259
AAPheno	TotT	-0.303268	-0.662543	0.0560076	0.0987324	0.264261	-0.354116	-0.845318	0.137086	0.158317	0.395792	0.127655	-0.327	0.58231	0.58265	0.903569	0.0793935	-0.385585	0.544372	0.738079	0.922059
AAPheno	TE ratio	-0.512922	-0.878814	-0.14703	0.00624428	0.0312214	-0.224249	-0.706545	0.258047	0.362606	0.566986	-0.0301029	-0.516536	0.45633	0.903569	0.903569	-0.217059	-0.698434	0.264316	0.377456	0.827123
AAPheno	DHEAS	NA	NA	NA	NA	NA	-0.0243637	-0.620281	0.571554	0.936168	0.936168	NA	NA	NA	NA	NA	0.377511	-0.11847	0.873493	0.136721	0.547729
AAGrim	E1	0.185388	-0.0154315	0.386208	0.0710578	0.264261	NA	NA	NA	NA	NA	0.0333482	-0.222716	0.289412	0.798758	0.903569	NA	NA	NA	NA	NA
AAGrim	E2	0.0186548	-0.180272	0.217582	0.85425	0.899211	-0.134191	-0.404135	0.135753	0.33041	0.566986	-0.0279585	-0.293928	0.238011	0.836956	0.903569	0.162176	-0.0816714	0.406023	0.193302	0.64434
AAGrim	SHBG	0.174623	-0.0365108	0.385758	0.105705	0.264261	-0.259902	-0.560345	0.0405421	0.0906384	0.302128	-0.16604	-0.421334	0.0892547	0.203711	0.58203	-0.0129634	-0.262583	0.236656	0.918983	0.922059
AAGrim	TotT	-0.158272	-0.365534	0.0489895	0.135166	0.286055	-0.261303	-0.555358	0.0327527	0.0822156	0.302128	-0.0358722	-0.277196	0.205452	0.771053	0.903569	0.0828831	-0.150544	0.31631	0.486929	0.827123
AAGrim	TE ratio	-0.176955	-0.388405	0.0344958	0.101652	0.264261	-0.131991	-0.419406	0.155424	0.368541	0.566986	-0.195589	-0.453421	0.0622416	0.1385	0.554	-0.0123326	-0.25812	0.233454	0.921718	0.922059
AAGrim	DHEAS	NA	NA	NA	NA	NA	0.280779	-0.0755661	0.637125	0.123216	0.352044	NA	NA	NA	NA	NA	0.0872458	-0.163807	0.338299	0.496274	0.827123
PAI1	E1	61.298	-99.8483	222.444	0.456323	0.702035	NA	NA	NA	NA	NA	-66.9635	-269.989	136.062	0.518642	0.903569	NA	NA	NA	NA	NA
PAI1	E2	-83.3672	-242.732	75.9971	0.305762	0.509604	-130.283	-334.109	73.5434	0.210917	0.468705	15.8042	-195.999	227.608	0.883859	0.903569	359.883	119.21	600.555	0.00361705	0.072341
PAI1	SHBG	-458.054	-625.142	-290.965	1.2442e-07	1.2442e-06	-538.538	-759.982	-317.095	2.50045e-06	5.0009e-05	-549.977	-748.987	-350.966	1.55693e-07	3.11385e-06	-211.329	-457.759	35.1006	0.0936842	0.547729
PAI1	TotT	-492.637	-656.185	-329.088	7.00108e-09	1.40022e-07	-415.576	-633.81	-197.342	0.000212857	0.00212857	-262.935	-453.888	-71.9827	0.00748585	0.0748585	110.665	-120.928	342.258	0.349623	0.827123
PAI1	TE ratio	-411.047	-578.838	-243.256	2.14729e-06	1.43152e-05	-241.374	-457.161	-25.5863	0.0288552	0.192368	-248.473	-453.959	-42.9865	0.0186592	0.093296	-97.7903	-342.827	147.246	0.434658	0.827123
PAI1	DHEAS	NA	NA	NA	NA	NA	67.9127	-199.563	335.388	0.618979	0.734539	NA	NA	NA	NA	NA	-21.0935	-263.746	221.559	0.864818	0.922059
LEPTIN	E1	-0.0944366	-89.5793	89.3904	0.998351	0.998351	NA	NA	NA	NA	NA	12.7083	-161.733	187.149	0.886585	0.903569	NA	NA	NA	NA	NA
LEPTIN	E2	-18.5751	-107.009	69.8586	0.680764	0.850955	-70.9894	-202.465	60.4864	0.290483	0.566986	-23.1268	-204.931	158.677	0.803342	0.903569	137.209	-43.1655	317.583	0.136932	0.547729
LEPTIN	SHBG	-22.1679	-116.264	71.9278	0.644481	0.850955	-51.691	-200	96.618	0.49486	0.659814	-213.157	-387.279	-39.0348	0.017237	0.093296	-35.2633	-214.517	143.99	0.700043	0.922059
LEPTIN	TotT	-32.3081	-124.499	59.8828	0.492514	0.703591	-11.4441	-156.686	133.798	0.877332	0.923508	69.3908	-95.6044	234.386	0.410641	0.903569	25.0116	-143.513	193.537	0.771306	0.922059
LEPTIN	TE ratio	13.5619	-80.5119	107.636	0.777646	0.864051	35.015	-105.041	175.07	0.624359	0.734539	-41.7114	-218.728	135.305	0.644652	0.903569	35.1858	-146.437	216.808	0.704405	0.922059
LEPTIN	DHEAS	NA	NA	NA	NA	NA	-74.534	-253.41	104.342	0.414545	0.592206	NA	NA	NA	NA	NA	9.16953	-174.377	192.716	0.922059	0.922059
Abbreviations: Est: Effect estimate; LL: Lower Limit; UL: Upper Limit; P: P-value; BH-P: Benjamini-Hochberg adjusted P-value; AA: Age Acceleration; DNAm: DNA-methylation; E1: total estrone; E2: total estradiol; SHBG: Sex Hormone Binding Globulin; TotT: total testosterone; TE ratio: Total testosterone divided by total estradiol concentration

### Sheet: S.Tbl9 Without trainingset
Supplemental table 9. Linear mixed regression analysis with random intercept were performed to assess the effect of sex hormones on Pheno Age, GrimAge, DNAm-based PAI1, and DNAm-based leptin, excluding subjects that were used in the original training set for the development of Pheno Age (InChianti) for the analysis between sex hormones and Pheno AA leaving 1390 men and 869 females for the Pheno A…
		Men					Females
Outcome		Estimate	95%LL	95%UL	P-value	BH-P	Estimate	95%LL	95%UL	P-value	BH-P
AAPheno	E1	0.260451	-0.0874859	0.608387	0.143027	0.31206	0.0638768	-0.416756	0.54451	0.794728	0.952298
AAPheno	E2	0.140086	-0.17099	0.451162	0.377831	0.533409	-0.0955191	-0.526104	0.335066	0.664128	0.952298
AAPheno	SHBG	-0.118154	-0.454719	0.218411	0.491708	0.65561	-0.39851	-0.818606	0.0215849	0.0642571	0.514057
AAPheno	TotT	-0.402661	-0.727801	-0.0775215	0.0155452	0.0746168	0.0653514	-0.331571	0.462274	0.747211	0.952298
AAPheno	TE ratio	-0.533582	-0.865654	-0.201509	0.00172917	0.0138334	-0.0598333	-0.48668	0.367014	0.783768	0.952298
AAPheno	DHEAS	-0.537225	-1.45431	0.379859	0.252138	0.432236	-0.0301765	-0.98428	0.923927	0.950664	0.952298
AAGrim	E1	0.324688	-0.0897709	0.739147	0.128257	0.307816	-0.117135	-0.616834	0.382564	0.64902	0.952298
AAGrim	E2	-0.192003	-0.420299	0.0362931	0.101361	0.293297	0.0880083	-0.152132	0.328149	0.476196	0.952298
AAGrim	SHBG	-0.281791	-0.540004	-0.023577	0.0340574	0.116768	-0.0275496	-0.267911	0.212812	0.823205	0.952298
AAGrim	TotT	-0.279318	-0.521171	-0.0374639	0.0250324	0.10013	0.116925	-0.105685	0.339535	0.308412	0.952298
AAGrim	TE ratio	-0.147878	-0.392955	0.0971986	0.23883	0.432236	-0.00724501	-0.243329	0.228839	0.952298	0.952298
AAGrim	DHEAS	0.240146	-0.11423	0.594522	0.18483	0.36966	0.0782385	-0.176048	0.332525	0.546917	0.952298
PAI1	E1	14.8913	-280.151	309.933	0.921423	0.92771	-186.792	-575.06	201.475	0.352777	0.952298
PAI1	E2	-137.969	-306.164	30.2254	0.109986	0.293297	219.322	5.0609	433.584	0.0507249	0.514057
PAI1	SHBG	-549.653	-735.822	-363.483	4.0465e-08	9.71161e-07	-252.529	-466.226	-38.8325	0.0248654	0.514057
PAI1	TotT	-431.681	-607.091	-256.272	3.43238e-06	4.11885e-05	-51.0578	-250.159	148.043	0.617525	0.952298
PAI1	TE ratio	-281.517	-460.865	-102.168	0.00249258	0.0149555	-151.537	-362.528	59.4526	0.165938	0.952298
PAI1	DHEAS	42.0937	-232.253	316.441	0.763771	0.842996	-43.3026	-289.222	202.617	0.730234	0.952298
LEPTIN	E1	9.45535	-194.227	213.138	0.92771	0.92771	-21.3583	-271.17	228.453	0.867972	0.952298
LEPTIN	E2	-57.7777	-168.189	52.6334	0.306703	0.490724	78.3559	-72.2093	228.921	0.31306	0.952298
LEPTIN	SHBG	-26.0837	-151.876	99.7085	0.685016	0.822019	-76.3369	-225.215	72.5415	0.319944	0.952298
LEPTIN	TotT	-28.4073	-146.24	89.4252	0.637242	0.804937	-19.0033	-157.136	119.129	0.788591	0.952298
LEPTIN	TE ratio	17.4704	-100.887	135.828	0.772746	0.842996	-54.6374	-202.468	93.1933	0.472486	0.952298
LEPTIN	DHEAS	-87.1561	-268.83	94.5178	0.34761	0.521415	-13.7171	-197.639	170.205	0.883875	0.952298
Abbreviations: Est: Effect estimate; LL: Lower Limit; UL: Upper Limit; P: P-value; BH-P: Benjamini-Hochberg adjusted P-value; AA: Age Acceleration; DNAm: DNA-methylation; E1: total estrone; E2: total estradiol; SHBG: Sex Hormone Binding Globulin; TotT: total testosterone; TE ratio: Total testosterone divided by total estradiol concentration

### Sheet: S.Tbl10. Other ethnicities
Supplemental table 10. Linear mixed regression analysis with random intercept were performed to assess the effect of sex hormones on Pheno Age, GrimAge, DNAm-based PAI1, and DNAm-based leptin, stratified by race/ethnicity. The analyses were performed stratified by sex, and adjusted for age, body mass index (BMI), alcohol intake, smoking packyears, physical activity, the time between visits, cohor…
		Males																Females
		White all					White BLSA					Black BLSA						White all					White BLSA					Black BLSA
Outcome	Exposure	Estimate	95%LL	95%UL	P-value	BH-P	Estimate	95%LL	95%UL	P-value	BH-P	Estimate	95%LL	95%UL	P-value	BH-P		Estimate	95%LL	95%UL	P-value	BH-P	Estimate	95%LL	95%UL	P-value	BH-P	Estimate	95%LL	95%UL	P-value	BH-P
AAPheno	E1	0.260451	-0.0874859	0.608387	0.143027	0.343266	NA	NA	NA	NA	NA	NA	NA	NA	NA	NA		0.0638768	-0.416756	0.54451	0.794728	0.958925	NA	NA	NA	NA	NA	NA	NA	NA	NA	NA
AAPheno	E2	0.125319	-0.150118	0.400757	0.372873	0.619611	-0.0146872	-0.735826	0.706452	0.96819	0.96819	1.12872	-0.515729	2.77317	0.18313	0.540407		0.0468524	-0.313599	0.407304	0.799104	0.958925	0.0851452	-0.769033	0.939323	0.845375	0.96039	1.37478	-0.405129	3.15469	0.136111	0.649618
AAPheno	SHBG	-0.129528	-0.42624	0.167184	0.392539	0.619611	-0.866566	-1.69848	-0.034652	0.042237	0.120677	-0.224223	-2.19417	1.74572	0.824153	0.915726		-0.390415	-0.743085	-0.0377439	0.0308968	0.247175	-0.766853	-1.62356	0.0898531	0.0812591	0.541727	0.23498	-1.50748	1.97744	0.792506	0.889263
AAPheno	TotT	-0.331058	-0.620281	-0.0418344	0.0252237	0.100895	-0.691845	-1.452	0.0683108	0.0756583	0.189146	0.847069	-1.17028	2.86442	0.413478	0.742195		0.105668	-0.230337	0.441673	0.538158	0.922557	-0.288087	-1.09689	0.520717	0.486109	0.883835	-0.152084	-1.62437	1.3202	0.840288	0.889263
AAPheno	TE ratio	-0.39785	-0.691075	-0.104624	0.00803748	0.0431271	-0.50725	-1.28907	0.274566	0.204697	0.409395	-0.118931	-2.11114	1.87328	0.907209	0.916078		-0.122412	-0.477875	0.233052	0.500295	0.922557	-0.15326	-1.04969	0.743173	0.738045	0.96039	-0.600075	-2.21155	1.0114	0.468754	0.889263
AAPheno	DHEAS	0.0503398	-0.52695	0.627629	0.864371	0.901952	-0.537225	-1.45431	0.379859	0.252138	0.458432	0.587991	-1.34968	2.52566	0.554097	0.808186		0.375761	-0.119755	0.871276	0.138172	0.473733	-0.0301765	-0.98428	0.923927	0.950664	0.967375	0.200436	-1.23456	1.63543	0.785204	0.889263
AAGrim	E1	0.185388	-0.0154315	0.386208	0.0710578	0.213173	NA	NA	NA	NA	NA	NA	NA	NA	NA	NA		0.0333482	-0.222716	0.289412	0.798758	0.958925	NA	NA	NA	NA	NA	NA	NA	NA	NA	NA
AAGrim	E2	-0.0534323	-0.214706	0.107842	0.516342	0.619611	-0.119051	-0.353126	0.115023	0.319809	0.46352	0.358825	-0.238401	0.956052	0.243183	0.540407		0.0421555	-0.14904	0.233351	0.66599	0.958925	0.421334	0.149455	0.693213	0.00283355	0.0283355	0.0469446	-0.610651	0.70454	0.889263	0.889263
AAGrim	SHBG	0.0617364	-0.112532	0.236004	0.487726	0.619611	-0.342729	-0.616492	-0.0689646	0.0148207	0.0592827	0.126649	-0.586169	0.839468	0.728768	0.857374		-0.094491	-0.280725	0.0917431	0.32089	0.855706	0.120446	-0.163419	0.404312	0.406842	0.883835	-0.190491	-0.836825	0.455842	0.565807	0.889263
AAGrim	TotT	-0.22713	-0.396974	-0.0572848	0.00898481	0.0431271	-0.426266	-0.675552	-0.17698	0.000928184	0.00618789	0.449486	-0.276563	1.17554	0.229299	0.540407		-0.000828578	-0.177901	0.176244	0.992689	0.992689	0.0627195	-0.201138	0.326578	0.641924	0.917034	0.0510108	-0.496427	0.598449	0.855744	0.889263
AAGrim	TE ratio	-0.162125	-0.334267	0.0100176	0.0653909	0.213173	-0.269833	-0.525142	-0.0145233	0.0393595	0.120677	0.0389269	-0.682351	0.760204	0.916078	0.916078		-0.133988	-0.322256	0.0542788	0.164231	0.492694	-0.12708	-0.418195	0.164035	0.393653	0.883835	0.415571	-0.159189	0.990331	0.162404	0.649618
AAGrim	DHEAS	0.149428	-0.19869	0.497547	0.400621	0.619611	0.00814462	-0.289117	0.305406	0.957221	0.96819	0.181774	-0.491602	0.85515	0.598572	0.808186		0.0838583	-0.169224	0.33694	0.516514	0.922557	-0.0855456	-0.381994	0.210903	0.572638	0.900348	-0.261648	-0.841985	0.318689	0.380399	0.889263
PAI1	E1	61.298	-99.8483	222.444	0.456323	0.619611	NA	NA	NA	NA	NA	NA	NA	NA	NA	NA		-66.9635	-269.989	136.062	0.518642	0.922557	NA	NA	NA	NA	NA	NA	NA	NA	NA	NA
PAI1	E2	-111.988	-239.178	15.2014	0.0849038	0.22641	-148.145	-442.243	145.953	0.324464	0.46352	294.285	-129.258	717.828	0.177878	0.540407		138.704	-21.7694	299.177	0.0914372	0.365749	643.506	266.8	1020.21	0.00103827	0.0207654	-325.993	-1066.55	414.56	0.392211	0.889263
PAI1	SHBG	-477.955	-613.156	-342.754	1.08248e-11	1.29897e-10	-595.69	-932.767	-258.613	0.000626586	0.00618789	-503.103	-996.118	-10.0883	0.0496066	0.540407		-433.378	-588.11	-278.646	9.28594e-08	2.22863e-06	33.7816	-353.17	420.734	0.864351	0.96039	-535.784	-1252.78	181.211	0.148612	0.649618
PAI1	TotT	-477.239	-609.177	-345.302	3.745e-12	8.98801e-11	-660.424	-966.417	-354.432	3.27803e-05	0.000655606	-285.005	-802.879	232.869	0.284666	0.569331		-134.305	-283.239	14.6284	0.0782762	0.365749	-7.56796	-369.664	354.528	0.967375	0.967375	-924.006	-1491.73	-356.279	0.00233158	0.0466317
PAI1	TE ratio	-344.895	-479.742	-210.048	7.05288e-07	5.64231e-06	-445.709	-763.72	-127.699	0.00646009	0.0323005	-433.372	-935.946	69.2016	0.0957237	0.540407		-197.47	-355.772	-39.167	0.0151519	0.181823	-291.303	-698.78	116.174	0.163323	0.746487	-747.939	-1380.29	-115.585	0.024402	0.24402
PAI1	DHEAS	66.6937	-192.134	325.521	0.613778	0.701461	-16.2572	-392.094	359.58	0.932511	0.96819	195.91	-304.074	695.893	0.445317	0.742195		-21.6445	-263.975	220.686	0.861139	0.967184	-146.388	-541.736	248.96	0.469293	0.883835	188.557	-377.383	754.497	0.516236	0.889263
LEPTIN	E1	-0.0944366	-89.5793	89.3904	0.998351	0.998351	NA	NA	NA	NA	NA	NA	NA	NA	NA	NA		12.7083	-161.733	187.149	0.886585	0.967184	NA	NA	NA	NA	NA	NA	NA	NA	NA	NA
LEPTIN	E2	-25.4405	-98.3943	47.5134	0.494558	0.619611	-87.3746	-252.242	77.4933	0.299947	0.46352	-189.023	-468.778	90.731	0.189963	0.540407		31.8154	-103.105	166.736	0.644334	0.958925	175.57	-83.7571	434.896	0.186622	0.746487	40.4581	-517.837	598.753	0.887601	0.889263
LEPTIN	SHBG	-29.1968	-108.476	50.0821	0.470677	0.619611	-69.9854	-262.499	122.529	0.476803	0.596004	-80.8647	-415.412	253.683	0.637235	0.808186		-133.177	-263.901	-2.45311	0.0468528	0.281117	-33.0517	-286.935	220.831	0.798924	0.96039	49.5297	-496.298	595.357	0.859479	0.889263
LEPTIN	TotT	-25.6796	-103.022	51.6626	0.515441	0.619611	-8.10499	-185.485	169.275	0.92871	0.96819	-80.9119	-425.165	263.341	0.646549	0.808186		41.3978	-83.1009	165.896	0.515129	0.922557	-97.7334	-334.288	138.821	0.419268	0.883835	-131.043	-590.971	328.885	0.578766	0.889263
LEPTIN	TE ratio	15.7855	-62.1173	93.6882	0.691393	0.754247	78.8291	-102.415	260.073	0.394787	0.526382	212.445	-122.466	547.356	0.218158	0.540407		-19.0562	-152.316	114.204	0.779485	0.958925	-121.744	-393.978	150.49	0.382218	0.883835	58.5945	-438.455	555.644	0.81818	0.889263
LEPTIN	DHEAS	-58.3712	-231.564	114.821	0.509224	0.619611	-144.792	-358.573	68.9893	0.185711	0.409395	276.007	-54.6541	606.667	0.106741	0.540407		6.28865	-179.365	191.942	0.947107	0.988286	-76.5226	-350.656	197.611	0.585226	0.900348	-154.052	-583.267	275.163	0.484482	0.889263
Abbreviations: Est: Effect estimate; LL: Lower Limit; UL: Upper Limit; P: P-value; BH-P: Benjamini-Hochberg adjusted P-value; AA: Age Acceleration; DNAm: DNA-methylation; E1: total estrone; E2: total estradiol; SHBG: Sex Hormone Binding Globulin; TotT: total testosterone; TE ratio: Total testosterone divided by total estradiol concentration
